# An accurate genetic colocalization method for the HLA locus

**DOI:** 10.1101/2024.11.05.24316783

**Authors:** Guillaume Butler-Laporte, Tianyuan Lu, Sam Morris, Wenmin Zhang, Gavin Band, Fergus Hamilton, Amanda Chong, Kuang Lin, Ruth Nanjala, J Brent Richards, Mei-Hsuan Lee, Ling Yang, Pang Yao, Liming Li, Zhengming Chen, Yang Luo, Iona Y Milwood, Robin G Walters, Alexander J Mentzer

## Abstract

Genetic colocalization analyses are frequently conducted to determine if causal signals at a genetic locus are shared between two phenotypes. However, colocalization is rarely undertaken at the HLA locus, due to its complex linkage disequilibrium (LD) and high polymorphism density. This lack of genetic causal inference method limits our ability to translate HLA associations into therapeutic targets. Here we present a method that uses HLA alleles, instead of nucleotide variants, to perform genetic colocalization of two traits at HLA genes. The method, which we call HLA-colocalization, works by controlling for LD using a Bayesian variable selection algorithm (here implemented with SuSiE), then performing Bayesian regression on the resulting posterior inclusion probabilities. We first show through simulation that the method correctly identifies truly colocalizing genes. We then test the method in two positive control scenarios, showing colocalization between hepatitis B and liver disease at *HLA-DPB1*, and between Epstein-Barr virus and multiple sclerosis at *HLA-DRB1* and *HLA-DQB1*. Lastly, we perform a large colocalization scan between multiple viruses and auto-immune diseases, demonstrating that the method is well calibrated, and uncovering multiple biologically plausible novel causal associations, such as cytomegalovirus and ulcerative colitis. To our knowledge, HLA-colocalization is the first accurate genetic colocalization method for the HLA locus (github: https://github.com/DrGBL/hlacoloc).
