## Supplementary Data 1 for "An accurate genetic colocalization method for the HLA locus"

### Sheet: Sheet1
Summary results of each hla-colocalization analyses
Legend:
PIP-P: probability that the two traits share a genetic association for at least one HLA allele at the given gene
Bayesian Pd: Probability of direction for the Bayesian regression of the PIPs for each genes
Direction of PIP correlation: is the correlation between PIPs in the correct direction (it should be a positive correlation to be a valid hla-colocalization).
HLA-coloc Prob: probability of HLA-colocalization. This is the multiplication of PIP-P and Bayesian Pd.
EBNA and Multiple Sclerosis in the UK Biobank						EBNA and Multiple Sclerosis in IMSGC
Gene	PIP-P	Bayesian Pd	Direction of PIP correlation	HLA-coloc Prob		Gene	PIP-P	Bayesian Pd	Direction of PIP correlation	HLA-coloc Prob
DQB1	0.999966	1	Correct	0.999966		DRB1	1	0.55025	Correct	0.1005
DRB1	0.989567	0.9345	Correct	0.859934		A	0.101319	0.901	Correct	0.0812581
DPB1	0.085621	1	Correct	0.085621		DQB1	0.780748	0.54575	Correct	0.0714385
H	0.00349064	0.99775	Correct	0.00347493		B	0.00758029	0.6095	Incorrect	0.00166008
DQA1	0.00128835	0.719	Correct	0.000564297		C	2.73326e-10	0.5	Not applicable	0
B	0.000803119	0.775	Incorrect	0.000441716
A	0.000151808	0.7435	Correct	7.39303e-05
C	0.000192499	0.68925	Incorrect	7.28607e-05
G	3.51853e-06	0.51675	Correct	1.17871e-07
VCA and Multiple Sclerosis in the UK Biobank						VCA and Multiple Sclerosis in IMSGC
Gene	PIP-P	Bayesian Pd	Direction of PIP correlation	HLA-coloc Prob		Gene	PIP-P	Bayesian Pd	Direction of PIP correlation	HLA-coloc Prob
DRB1	0.972053	0.99625	Correct	0.964763		DRB1	1	0.92475	Correct	0.8495
C	0.565107	1	Correct	0.565107		DQB1	0.180717	0.89075	Incorrect	0.14123
B	0.300601	0.84925	Correct	0.20997		A	0.059717	0.87225	Correct	0.0444593
DPB1	0.02976	1	Correct	0.02976		B	0.0267506	0.77125	Incorrect	0.0145122
DQB1	0.0495273	0.7555	Incorrect	0.0253085		C	3.69672e-10	0.5	Not applicable	0
H	0.0261106	0.6455	Correct	0.00759819
A	0.00297093	0.809	Correct	0.00183604
DQA1	0.00108121	0.7595	Incorrect	0.000561149
G	5.57363e-05	0.8285	Correct	3.66188e-05
Hepatitis B virus and liver diseases in China Kadoorie						Hepatitis B virus and liver diseases in China Kadoorie
Gene	PIP-P	Bayesian Pd	Direction of PIP correlation	HLA-coloc Prob		Gene	PIP-P	Bayesian Pd	Direction of PIP correlation	HLA-coloc Prob
DPB1	0.998665	1	Correct	0.998665		DPB1	0.999374	1	Correct	0.999374
DRB1	0.314142	1	Correct	0.314142		DQB1	0	0.5	Not applicable	0
DQB1	0.309188	0.96675	Correct	0.288627		DRB1	0	0.5	Not applicable	0
A	0.0473018	0.61425	Incorrect	0.0108085
B	0.0186979	0.66	Incorrect	0.00598332
C	0.000810291	0.532	Correct	5.18586e-05
