## Supplementary Data 2 for "An accurate genetic colocalization method for the HLA locus"

### Sheet: supp_data2
gene	direction_of_correlation	hla_colocalization_prob	virus	phenotype
DRB1	Correct	1	ebv_ebna	dm1
DRB1	Correct	1	cmv_pp52	ulcerative_colitis
DPB1	Correct	1	ebv_ebna	auto_immune_thyroid_disorders
DQB1	Correct	0.999975	ebv_ebna	ms_demyelinating
DQB1	Correct	0.999756	ebv_ebna	pmr_gcc
DRB1	Correct	0.999605	jcv	ms_demyelinating
A	Correct	0.999269	ebv_ea	auto_immune_thyroid_disorders
DQB1	Correct	0.999	ebv_ebna	asthma
DRB1	Correct	0.998943	cmv_pp150	ulcerative_colitis
DRB1	Correct	0.995618	mcv	ms_demyelinating
B	Correct	0.994738	vzv	ms_demyelinating
DRB1	Correct	0.994151	jcv	dm1
B	Correct	0.992604	vzv	dm1
B	Correct	0.992568	vzv	asthma
B	Correct	0.992332	vzv	pmr_gcc
B	Correct	0.992291	vzv	coeliac
B	Correct	0.991572	vzv	rheumatoid_arthritis
DPB1	Correct	0.987527	ebv_ebna	asthma
B	Correct	0.982947	vzv	psoriasis
DRB1	Correct	0.982113	cmv_pp52	ankylosing_spondylitis
DRB1	Correct	0.981749	cmv_pp150	ankylosing_spondylitis
DQA1	Correct	0.98172	ebv_ea	auto_immune_thyroid_disorders
DRB1	Correct	0.980473	ebv_vca	ulcerative_colitis
DRB1	Correct	0.977974	mcv	ulcerative_colitis
A	Correct	0.973988	ebv_zebra	auto_immune_thyroid_disorders
DRB1	Correct	0.965113	vzv	ms_demyelinating
DRB1	Correct	0.965055	ebv_vca	ms_demyelinating
DRB1	Correct	0.964237	vzv	dm1
B	Correct	0.956136	ebv_ea	dm1
B	Correct	0.950424	ebv_ea	rheumatoid_arthritis
DRB1	Correct	0.9495	ebv_zebra	dm1
DRB1	Correct	0.948	ebv_zebra	psoriasis
DRB1	Correct	0.9475	ebv_zebra	rheumatoid_arthritis
DRB1	Correct	0.946	ebv_ebna	psoriasis
B	Correct	0.944181	ebv_ea	asthma
B	Correct	0.943338	ebv_ea	pmr_gcc
B	Correct	0.94309	ebv_ea	coeliac
B	Correct	0.938117	ebv_ea	psoriasis
B	Correct	0.937395	ebv_ea	ms_demyelinating
DRB1	Correct	0.903	mcv	pmr_gcc
DRB1	Correct	0.8961	mcv	dm1
DRB1	Correct	0.8815	ebv_vca	pmr_gcc
DRB1	Correct	0.878416	ebv_vca	dm1
DRB1	Correct	0.862761	ebv_ebna	ms_demyelinating
DRB1	Correct	0.8525	ebv_zebra	pmr_gcc
DPB1	Correct	0.841179	ebv_ebna	pmr_gcc
DQB1	Correct	0.8205	ebv_ebna	coeliac
DRB1	Correct	0.818998	ebv_ebna	asthma
DRB1	Correct	0.758485	ebv_zebra	ulcerative_colitis
DRB1	Correct	0.756	ebv_vca	asthma
DRB1	Correct	0.7555	ebv_zebra	asthma
DRB1	Correct	0.746	mcv	asthma
DRB1	Correct	0.6895	ebv_ebna	coeliac
DQA1	Correct	0.681824	mcv	rheumatoid_arthritis
DRB1	Correct	0.68	ebv_zebra	coeliac
DRB1	Correct	0.6625	mcv	rheumatoid_arthritis
C	Correct	0.581691	ebv_vca	ms_demyelinating
DRB1	Correct	0.531076	cmv_pp150	ms_demyelinating
DQA1	Correct	0.52463	mcv	asthma
DRB1	Correct	0.5025	ebv_ebna	auto_immune_thyroid_disorders
DRB1	Correct	0.48138	cmv_pp52	ms_demyelinating
DRB1	Correct	0.4745	ebv_vca	rheumatoid_arthritis
DPB1	Correct	0.434115	ebv_vca	auto_immune_thyroid_disorders
DQB1	Correct	0.428989	ebv_ea	coeliac
DPB1	Correct	0.411885	ebv_vca	pmr_gcc
DPB1	Correct	0.410497	ebv_vca	asthma
DQB1	Correct	0.401337	ebv_ea	dm1
DRB1	Correct	0.3565	ebv_zebra	auto_immune_thyroid_disorders
DPB1	Correct	0.329259	cmv_pp52	auto_immune_thyroid_disorders
DPB1	Correct	0.306113	cmv_pp52	pmr_gcc
B	Correct	0.289886	ebv_vca	asthma
DRB1	Incorrect	0.285986	ebv_ebna	rheumatoid_arthritis
B	Correct	0.280251	cmv_pp52	psoriasis
DPB1	Correct	0.276788	cmv_pp52	asthma
A	Correct	0.27216	vzv	psoriasis
DQA1	Correct	0.250547	ebv_ea	ankylosing_spondylitis
B	Correct	0.244613	cmv_pp52	ms_demyelinating
B	Correct	0.233642	cmv_pp52	rheumatoid_arthritis
DPB1	Correct	0.221261	ebv_ebna	ulcerative_colitis
B	Correct	0.215617	ebv_vca	ms_demyelinating
DQB1	Correct	0.20759	cmv_pp52	ms_demyelinating
DQB1	Correct	0.201457	mcv	dm1
B	Correct	0.200098	ebv_vca	ankylosing_spondylitis
DQB1	Correct	0.199459	mcv	ms_demyelinating
DQA1	Correct	0.166061	jcv	rheumatoid_arthritis
C	Correct	0.161618	vzv	psoriasis
DPB1	Correct	0.161514	ebv_ea	asthma
B	Correct	0.156708	vzv	ulcerative_colitis
DPB1	Correct	0.151196	ebv_ea	pmr_gcc
B	Correct	0.148601	cmv_pp52	dm1
B	Correct	0.148308	ebv_vca	rheumatoid_arthritis
B	Correct	0.148184	jcv	ms_demyelinating
B	Correct	0.147994	cmv_pp52	asthma
DRB1	Incorrect	0.147132	jcv	rheumatoid_arthritis
A	Correct	0.143633	vzv	ulcerative_colitis
B	Correct	0.142654	cmv_pp52	pmr_gcc
DRB1	Incorrect	0.141823	cmv_pp52	rheumatoid_arthritis
A	Correct	0.14053	vzv	ms_demyelinating
DRB1	Correct	0.139994	ebv_ebna	pmr_gcc
DQA1	Correct	0.138632	ebv_zebra	coeliac
A	Correct	0.135617	vzv	auto_immune_thyroid_disorders
B	Correct	0.134753	ebv_ea	ulcerative_colitis
DPB1	Correct	0.134549	vzv	pmr_gcc
B	Correct	0.134434	ebv_zebra	rheumatoid_arthritis
DQA1	Correct	0.132019	vzv	rheumatoid_arthritis
B	Correct	0.130297	cmv_pp52	coeliac
DRB1	Incorrect	0.129088	cmv_pp52	asthma
DQA1	Correct	0.127897	jcv	asthma
C	Correct	0.127355	cmv_pp150	psoriasis
DRB1	Incorrect	0.126592	vzv	rheumatoid_arthritis
DPB1	Correct	0.124332	ebv_ea	auto_immune_thyroid_disorders
DQB1	Correct	0.121889	cmv_pp52	pmr_gcc
A	Correct	0.114821	vzv	coeliac
C	Correct	0.112776	jcv	psoriasis
DRB1	Incorrect	0.112375	cmv_pp150	rheumatoid_arthritis
DRB1	Incorrect	0.110717	jcv	asthma
DRB1	Incorrect	0.108767	vzv	asthma
B	Correct	0.105596	mcv	dm1
DQB1	Correct	0.104807	cmv_pp52	coeliac
B	Correct	0.1025	ebv_zebra	dm1
DQA1	Correct	0.101448	vzv	asthma
DRB1	Incorrect	0.0965695	cmv_pp52	pmr_gcc
B	Correct	0.096021	ebv_ea	auto_immune_thyroid_disorders
DQB1	Incorrect	0.0955087	jcv	ms_demyelinating
DQA1	Correct	0.0931514	ebv_ea	pmr_gcc
C	Correct	0.0923635	jcv	ankylosing_spondylitis
DPB1	Correct	0.0922646	ebv_ea	ankylosing_spondylitis
DPB1	Correct	0.0875558	ebv_vca	ulcerative_colitis
DRB1	Incorrect	0.0874784	cmv_pp150	asthma
DPB1	Incorrect	0.087415	jcv	pmr_gcc
DQB1	Correct	0.0873394	cmv_pp52	dm1
DPB1	Correct	0.0870268	ebv_ebna	ms_demyelinating
DQA1	Correct	0.0867747	cmv_pp52	dm1
C	Correct	0.0837302	cmv_pp52	ulcerative_colitis
B	Correct	0.0837068	ebv_zebra	ankylosing_spondylitis
B	Correct	0.082257	ebv_zebra	psoriasis
DQB1	Correct	0.0819747	jcv	dm1
B	Incorrect	0.0810008	cmv_pp52	auto_immune_thyroid_disorders
DQB1	Correct	0.0803689	cmv_pp52	asthma
B	Correct	0.0798064	mcv	auto_immune_thyroid_disorders
B	Incorrect	0.0789533	cmv_pp150	ankylosing_spondylitis
A	Incorrect	0.0788201	jcv	psoriasis
B	Incorrect	0.0784638	jcv	auto_immune_thyroid_disorders
B	Incorrect	0.0779906	mcv	ankylosing_spondylitis
DQB1	Correct	0.0779005	ebv_zebra	coeliac
DRB1	Incorrect	0.0778889	vzv	pmr_gcc
B	Correct	0.0771969	ebv_zebra	pmr_gcc
B	Correct	0.0751365	ebv_zebra	coeliac
B	Correct	0.0748676	ebv_vca	pmr_gcc
DQA1	Correct	0.0737732	ebv_zebra	dm1
DPB1	Correct	0.0723363	cmv_pp52	ulcerative_colitis
B	Correct	0.0712841	ebv_vca	coeliac
DQB1	Correct	0.0704964	ebv_zebra	dm1
B	Incorrect	0.0698282	cmv_pp150	psoriasis
B	Correct	0.0687006	vzv	ankylosing_spondylitis
DPB1	Correct	0.0684441	vzv	asthma
DRB1	Correct	0.0672183	jcv	ulcerative_colitis
B	Correct	0.0644093	ebv_zebra	asthma
DRB1	Incorrect	0.0632736	ebv_ebna	ulcerative_colitis
DRB1	Incorrect	0.0626826	cmv_pp52	dm1
DPB1	Incorrect	0.0619158	jcv	auto_immune_thyroid_disorders
DQB1	Incorrect	0.0604778	cmv_pp150	coeliac
B	Incorrect	0.0604702	jcv	ankylosing_spondylitis
B	Correct	0.0601598	ebv_zebra	auto_immune_thyroid_disorders
DQB1	Incorrect	0.0590994	cmv_pp150	ms_demyelinating
B	Incorrect	0.0582495	jcv	rheumatoid_arthritis
DRB1	Incorrect	0.0577726	cmv_pp150	pmr_gcc
DPB1	Incorrect	0.0577539	mcv	pmr_gcc
DRB1	Incorrect	0.0575891	mcv	auto_immune_thyroid_disorders
DRB1	Incorrect	0.0574549	ebv_vca	auto_immune_thyroid_disorders
DRB1	Incorrect	0.0555399	jcv	pmr_gcc
DRB1	Correct	0.0551888	ebv_ea	asthma
B	Correct	0.054091	ebv_vca	auto_immune_thyroid_disorders
B	Incorrect	0.0538666	jcv	asthma
DRB1	Incorrect	0.0538527	cmv_pp52	auto_immune_thyroid_disorders
B	Incorrect	0.052989	cmv_pp150	rheumatoid_arthritis
DRB1	Incorrect	0.0525696	ebv_zebra	ankylosing_spondylitis
B	Correct	0.0516293	ebv_vca	ulcerative_colitis
B	Incorrect	0.0509989	cmv_pp150	auto_immune_thyroid_disorders
B	Correct	0.0503075	mcv	ms_demyelinating
A	Incorrect	0.0494006	jcv	coeliac
DQB1	Correct	0.0492616	vzv	coeliac
DQA1	Incorrect	0.0486282	cmv_pp52	rheumatoid_arthritis
B	Incorrect	0.0469046	jcv	dm1
B	Correct	0.0468823	cmv_pp52	ulcerative_colitis
DQA1	Correct	0.0458569	ebv_vca	rheumatoid_arthritis
DPB1	Correct	0.0457118	cmv_pp150	pmr_gcc
DQB1	Incorrect	0.0433813	ebv_vca	coeliac
B	Incorrect	0.0423712	vzv	auto_immune_thyroid_disorders
B	Incorrect	0.0416814	cmv_pp150	ms_demyelinating
DRB1	Incorrect	0.041467	ebv_ea	pmr_gcc
B	Incorrect	0.0411442	mcv	psoriasis
A	Incorrect	0.0406052	cmv_pp150	ulcerative_colitis
DRB1	Incorrect	0.0405892	mcv	ankylosing_spondylitis
B	Correct	0.0404862	ebv_ea	ankylosing_spondylitis
DPB1	Incorrect	0.0403091	cmv_pp150	auto_immune_thyroid_disorders
C	Incorrect	0.0398362	cmv_pp52	ankylosing_spondylitis
B	Correct	0.0393686	mcv	rheumatoid_arthritis
C	Incorrect	0.0392249	ebv_vca	ankylosing_spondylitis
B	Incorrect	0.0383572	cmv_pp150	dm1
DQA1	Correct	0.0371802	ebv_vca	asthma
DRB1	Incorrect	0.0371263	vzv	ulcerative_colitis
DQB1	Incorrect	0.0369037	cmv_pp150	dm1
DRB1	Incorrect	0.0368625	ebv_vca	ankylosing_spondylitis
A	Correct	0.0362925	cmv_pp150	coeliac
A	Correct	0.0360174	ebv_zebra	ankylosing_spondylitis
A	Correct	0.0356404	ebv_ea	ankylosing_spondylitis
DQA1	Correct	0.0353625	ebv_zebra	ankylosing_spondylitis
A	Incorrect	0.0350705	jcv	ulcerative_colitis
B	Incorrect	0.0343665	cmv_pp150	asthma
DRB1	Incorrect	0.0341859	vzv	auto_immune_thyroid_disorders
B	Correct	0.0339178	ebv_zebra	ms_demyelinating
DPB1	Correct	0.0336978	ebv_ea	ulcerative_colitis
DRB1	Incorrect	0.0334728	mcv	coeliac
DRB1	Incorrect	0.0325097	ebv_ebna	ankylosing_spondylitis
C	Correct	0.0324889	ebv_zebra	rheumatoid_arthritis
B	Incorrect	0.0322138	ebv_vca	psoriasis
DPB1	Incorrect	0.0321053	mcv	auto_immune_thyroid_disorders
C	Incorrect	0.0318506	ebv_vca	psoriasis
C	Correct	0.0315998	ebv_ea	ulcerative_colitis
DRB1	Incorrect	0.0313874	jcv	auto_immune_thyroid_disorders
DPB1	Correct	0.0311422	vzv	auto_immune_thyroid_disorders
DPB1	Correct	0.0305482	ebv_vca	ms_demyelinating
DQB1	Incorrect	0.0302533	ebv_vca	dm1
A	Correct	0.0301932	ebv_vca	ulcerative_colitis
DRB1	Incorrect	0.0301148	jcv	coeliac
B	Correct	0.029856	mcv	ulcerative_colitis
DQA1	Correct	0.0295145	ebv_vca	ulcerative_colitis
C	Incorrect	0.0294893	ebv_vca	ulcerative_colitis
DQA1	Correct	0.0293264	ebv_zebra	rheumatoid_arthritis
DQB1	Incorrect	0.0281712	ebv_vca	ms_demyelinating
A	Correct	0.0280261	ebv_zebra	ms_demyelinating
DQB1	Incorrect	0.0278131	mcv	coeliac
C	Correct	0.0277876	jcv	ulcerative_colitis
DRB1	Incorrect	0.0276529	cmv_pp150	auto_immune_thyroid_disorders
A	Correct	0.0274281	ebv_vca	ms_demyelinating
DQB1	Incorrect	0.0274109	cmv_pp150	pmr_gcc
DQB1	Incorrect	0.0272962	ebv_ea	ms_demyelinating
DRB1	Correct	0.0271281	cmv_pp150	psoriasis
A	Incorrect	0.0265853	mcv	psoriasis
A	Incorrect	0.0263237	ebv_zebra	psoriasis
B	Incorrect	0.0262259	jcv	pmr_gcc
DQB1	Correct	0.0260855	jcv	asthma
C	Incorrect	0.0259138	cmv_pp150	ankylosing_spondylitis
DRB1	Incorrect	0.0257654	ebv_zebra	ms_demyelinating
DQA1	Correct	0.0255614	cmv_pp150	coeliac
DQB1	Incorrect	0.0246695	vzv	pmr_gcc
DQB1	Incorrect	0.0242561	vzv	asthma
DRB1	Incorrect	0.0238221	ebv_ea	rheumatoid_arthritis
A	Correct	0.0236517	ebv_ea	ms_demyelinating
B	Correct	0.0231113	cmv_pp52	ankylosing_spondylitis
DRB1	Incorrect	0.0230614	ebv_ea	dm1
A	Incorrect	0.0228472	cmv_pp52	dm1
DPB1	Correct	0.0226693	mcv	ankylosing_spondylitis
DPB1	Incorrect	0.0224176	cmv_pp150	ankylosing_spondylitis
DQB1	Incorrect	0.0221703	vzv	ulcerative_colitis
B	Incorrect	0.0220285	jcv	coeliac
A	Incorrect	0.0219519	jcv	dm1
DQB1	Correct	0.0219167	ebv_vca	ulcerative_colitis
DRB1	Incorrect	0.0218659	ebv_vca	coeliac
DRB1	Incorrect	0.0217004	cmv_pp52	coeliac
DRB1	Incorrect	0.0216649	vzv	ankylosing_spondylitis
DQB1	Correct	0.021595	jcv	coeliac
DPB1	Incorrect	0.0215088	jcv	asthma
DPB1	Correct	0.0214973	cmv_pp52	ms_demyelinating
DQA1	Correct	0.0212681	vzv	dm1
C	Incorrect	0.0211181	vzv	ankylosing_spondylitis
A	Incorrect	0.0209497	ebv_ea	psoriasis
DQA1	Correct	0.0205307	ebv_zebra	asthma
DPB1	Incorrect	0.0204202	ebv_ebna	ankylosing_spondylitis
DQA1	Correct	0.0203917	cmv_pp150	asthma
DQA1	Incorrect	0.0200056	cmv_pp52	pmr_gcc
A	Correct	0.0195582	vzv	ankylosing_spondylitis
DRB1	Incorrect	0.0195363	ebv_ea	auto_immune_thyroid_disorders
A	Correct	0.0193662	cmv_pp52	coeliac
DQA1	Incorrect	0.0190377	cmv_pp52	asthma
DRB1	Incorrect	0.0188472	jcv	ankylosing_spondylitis
DPB1	Incorrect	0.0188279	mcv	asthma
DPB1	Incorrect	0.0188121	ebv_zebra	pmr_gcc
B	Incorrect	0.0187954	cmv_pp150	pmr_gcc
DRB1	Incorrect	0.017947	vzv	coeliac
A	Correct	0.017738	ebv_vca	psoriasis
C	Incorrect	0.0176013	cmv_pp150	ulcerative_colitis
DQB1	Correct	0.0174069	vzv	ankylosing_spondylitis
DQB1	Incorrect	0.0173978	jcv	ulcerative_colitis
A	Incorrect	0.0171948	cmv_pp150	ms_demyelinating
A	Incorrect	0.0170405	cmv_pp150	auto_immune_thyroid_disorders
C	Incorrect	0.0169408	mcv	psoriasis
DQA1	Incorrect	0.0166409	cmv_pp52	auto_immune_thyroid_disorders
DRB1	Incorrect	0.016536	ebv_ea	ankylosing_spondylitis
DQA1	Incorrect	0.016426	jcv	coeliac
DPB1	Correct	0.0163256	jcv	ankylosing_spondylitis
DQA1	Incorrect	0.0163077	jcv	auto_immune_thyroid_disorders
DPB1	Incorrect	0.0161731	ebv_vca	ankylosing_spondylitis
A	Incorrect	0.0158995	mcv	coeliac
DRB1	Correct	0.0158848	cmv_pp52	psoriasis
B	Incorrect	0.0156646	jcv	ulcerative_colitis
C	Incorrect	0.0154919	jcv	ms_demyelinating
DQB1	Incorrect	0.0154633	mcv	pmr_gcc
C	Incorrect	0.0153242	jcv	rheumatoid_arthritis
C	Correct	0.0151765	mcv	ulcerative_colitis
DQA1	Incorrect	0.0151684	cmv_pp150	dm1
DQB1	Incorrect	0.0150844	vzv	dm1
DQB1	Incorrect	0.0150778	ebv_zebra	ms_demyelinating
DQA1	Incorrect	0.0149445	vzv	coeliac
DPB1	Incorrect	0.0148879	cmv_pp150	asthma
DQA1	Correct	0.0148197	cmv_pp150	rheumatoid_arthritis
C	Incorrect	0.0147927	vzv	rheumatoid_arthritis
DPB1	Correct	0.0147061	vzv	ulcerative_colitis
DQB1	Correct	0.0146331	cmv_pp52	ankylosing_spondylitis
A	Correct	0.0145712	cmv_pp52	ankylosing_spondylitis
A	Correct	0.014516	jcv	auto_immune_thyroid_disorders
A	Incorrect	0.0144956	mcv	ulcerative_colitis
DPB1	Incorrect	0.0143979	jcv	ulcerative_colitis
B	Incorrect	0.0142513	cmv_pp150	coeliac
DQA1	Incorrect	0.0140503	vzv	ulcerative_colitis
DQB1	Incorrect	0.0138608	cmv_pp150	asthma
DQB1	Incorrect	0.0138159	ebv_ea	ulcerative_colitis
DPB1	Incorrect	0.0138134	cmv_pp150	ulcerative_colitis
A	Incorrect	0.0136586	jcv	ms_demyelinating
DQB1	Correct	0.0133598	cmv_pp150	ulcerative_colitis
DQA1	Incorrect	0.0133565	cmv_pp150	ulcerative_colitis
DQA1	Incorrect	0.0133564	jcv	ankylosing_spondylitis
DPB1	Incorrect	0.013263	cmv_pp52	ankylosing_spondylitis
C	Correct	0.0132139	ebv_zebra	psoriasis
C	Incorrect	0.0130863	ebv_ea	psoriasis
B	Correct	0.0130161	mcv	pmr_gcc
A	Incorrect	0.0130079	cmv_pp52	ms_demyelinating
DQA1	Incorrect	0.012982	vzv	auto_immune_thyroid_disorders
DQB1	Correct	0.0129026	ebv_ebna	ankylosing_spondylitis
DPB1	Incorrect	0.0128669	ebv_zebra	auto_immune_thyroid_disorders
DQA1	Incorrect	0.0123062	mcv	ulcerative_colitis
DQB1	Incorrect	0.0121266	jcv	ankylosing_spondylitis
C	Correct	0.0121198	cmv_pp52	pmr_gcc
C	Incorrect	0.0120816	cmv_pp150	ms_demyelinating
DPB1	Incorrect	0.0120484	mcv	ulcerative_colitis
DQA1	Incorrect	0.0120317	cmv_pp52	ankylosing_spondylitis
DQA1	Incorrect	0.0119882	ebv_ea	rheumatoid_arthritis
C	Correct	0.0119312	vzv	ulcerative_colitis
A	Incorrect	0.0118822	ebv_ea	coeliac
DQA1	Incorrect	0.0118085	vzv	ankylosing_spondylitis
DPB1	Correct	0.0117917	ebv_ea	ms_demyelinating
A	Incorrect	0.0116378	mcv	ankylosing_spondylitis
DRB1	Incorrect	0.0116154	cmv_pp150	coeliac
DRB1	Incorrect	0.011463	ebv_ea	coeliac
A	Incorrect	0.0114371	vzv	dm1
DQB1	Incorrect	0.0111841	mcv	ulcerative_colitis
C	Correct	0.011101	ebv_zebra	ms_demyelinating
DQA1	Incorrect	0.0111003	ebv_ea	ulcerative_colitis
DQB1	Incorrect	0.0109666	jcv	pmr_gcc
DQB1	Incorrect	0.0109548	ebv_zebra	ulcerative_colitis
DRB1	Incorrect	0.0108393	jcv	psoriasis
DQA1	Incorrect	0.0108236	mcv	ankylosing_spondylitis
B	Correct	0.010387	mcv	coeliac
DQB1	Incorrect	0.0100932	mcv	asthma
DQB1	Incorrect	0.0100876	mcv	ankylosing_spondylitis
A	Correct	0.0100817	ebv_zebra	pmr_gcc
C	Incorrect	0.00993313	ebv_ea	ankylosing_spondylitis
DQB1	Incorrect	0.0099269	ebv_ebna	ulcerative_colitis
DQA1	Incorrect	0.00991017	jcv	ulcerative_colitis
A	Incorrect	0.00990323	ebv_zebra	coeliac
A	Incorrect	0.00986658	cmv_pp150	psoriasis
DQB1	Incorrect	0.00978074	ebv_ea	asthma
A	Incorrect	0.00967639	ebv_vca	coeliac
DQB1	Incorrect	0.00964782	ebv_ebna	dm1
DRB1	Incorrect	0.00953589	ebv_ea	ms_demyelinating
A	Correct	0.0095061	ebv_zebra	ulcerative_colitis
DQA1	Incorrect	0.00942288	ebv_ea	coeliac
DQB1	Incorrect	0.00935454	ebv_ea	pmr_gcc
DQA1	Incorrect	0.00915993	mcv	dm1
B	Correct	0.0091091	ebv_zebra	ulcerative_colitis
DQB1	Incorrect	0.00908396	ebv_vca	pmr_gcc
DRB1	Incorrect	0.00905586	mcv	psoriasis
DRB1	Incorrect	0.00901938	vzv	psoriasis
DRB1	Incorrect	0.00901066	ebv_ea	ulcerative_colitis
DRB1	Incorrect	0.0089666	ebv_vca	psoriasis
A	Correct	0.00870741	ebv_ea	ulcerative_colitis
B	Incorrect	0.00849031	cmv_pp150	ulcerative_colitis
DQA1	Incorrect	0.00832313	cmv_pp150	pmr_gcc
DQA1	Incorrect	0.00824909	mcv	coeliac
C	Incorrect	0.00807307	cmv_pp52	ms_demyelinating
DQA1	Incorrect	0.00796139	ebv_zebra	ulcerative_colitis
DQB1	Correct	0.00794351	ebv_vca	ankylosing_spondylitis
DQA1	Incorrect	0.00789793	mcv	auto_immune_thyroid_disorders
B	Correct	0.00740466	ebv_vca	dm1
DQA1	Incorrect	0.00725015	cmv_pp52	coeliac
DQA1	Incorrect	0.00724322	ebv_vca	ankylosing_spondylitis
DQB1	Incorrect	0.00722566	ebv_vca	asthma
B	Correct	0.00682211	jcv	psoriasis
A	Correct	0.0066967	ebv_vca	ankylosing_spondylitis
DQA1	Incorrect	0.00662833	mcv	pmr_gcc
DPB1	Correct	0.00660022	vzv	ankylosing_spondylitis
DPB1	Incorrect	0.00649456	ebv_zebra	ulcerative_colitis
DQA1	Incorrect	0.00649355	ebv_vca	coeliac
DQA1	Incorrect	0.00629591	ebv_vca	dm1
C	Incorrect	0.00626401	mcv	ms_demyelinating
B	Correct	0.00624357	mcv	asthma
DQA1	Incorrect	0.00623689	ebv_ea	asthma
DQA1	Incorrect	0.00576189	ebv_ea	dm1
DRB1	Correct	0.00568458	cmv_pp150	dm1
DQA1	Incorrect	0.00560125	ebv_vca	pmr_gcc
DQA1	Incorrect	0.00556803	cmv_pp150	auto_immune_thyroid_disorders
C	Correct	0.00533906	mcv	ankylosing_spondylitis
DPB1	Correct	0.00525106	vzv	ms_demyelinating
A	Incorrect	0.00517667	mcv	ms_demyelinating
A	Incorrect	0.00508578	ebv_ea	dm1
A	Correct	0.00504919	ebv_ea	pmr_gcc
A	Correct	0.004973	ebv_ebna	auto_immune_thyroid_disorders
DQA1	Correct	0.00496696	cmv_pp150	ankylosing_spondylitis
A	Incorrect	0.00495555	mcv	dm1
DQB1	Incorrect	0.00493124	cmv_pp52	ulcerative_colitis
A	Incorrect	0.0049064	mcv	auto_immune_thyroid_disorders
A	Incorrect	0.00486063	jcv	ankylosing_spondylitis
DQB1	Incorrect	0.00485226	ebv_zebra	ankylosing_spondylitis
A	Incorrect	0.00457389	cmv_pp150	ankylosing_spondylitis
DQB1	Incorrect	0.00449659	ebv_ea	ankylosing_spondylitis
DQA1	Incorrect	0.00437161	ebv_zebra	pmr_gcc
A	Incorrect	0.00413287	ebv_vca	auto_immune_thyroid_disorders
C	Correct	0.00388788	cmv_pp150	pmr_gcc
A	Incorrect	0.00385331	cmv_pp52	ulcerative_colitis
DQB1	Correct	0.00374165	ebv_zebra	pmr_gcc
DPB1	Incorrect	0.0036769	ebv_zebra	asthma
DQB1	Correct	0.00336191	ebv_zebra	asthma
DRB1	Incorrect	0.00331174	ebv_ea	psoriasis
DPB1	Incorrect	0.00285127	jcv	ms_demyelinating
C	Correct	0.00270222	ebv_zebra	ulcerative_colitis
A	Incorrect	0.00253224	cmv_pp150	pmr_gcc
C	Correct	0.00249826	vzv	ms_demyelinating
A	Correct	0.00247858	cmv_pp52	psoriasis
DQA1	Incorrect	0.00237903	ebv_vca	auto_immune_thyroid_disorders
A	Correct	0.00237605	cmv_pp150	dm1
A	Incorrect	0.00235827	ebv_zebra	dm1
DQA1	Incorrect	0.00227869	jcv	dm1
C	Correct	0.00222774	ebv_ebna	psoriasis
C	Incorrect	0.00219606	ebv_zebra	ankylosing_spondylitis
A	Incorrect	0.00217907	ebv_vca	dm1
A	Incorrect	0.00212293	cmv_pp52	pmr_gcc
DPB1	Incorrect	0.00209507	cmv_pp150	ms_demyelinating
DPB1	Incorrect	0.00209504	mcv	ms_demyelinating
C	Correct	0.00189621	ebv_ea	pmr_gcc
C	Incorrect	0.00182245	cmv_pp52	psoriasis
C	Correct	0.0017761	mcv	pmr_gcc
C	Correct	0.00173237	jcv	pmr_gcc
C	Incorrect	0.00169075	ebv_vca	pmr_gcc
DQA1	Incorrect	0.0016585	jcv	pmr_gcc
DQA1	Correct	0.0015558	ebv_zebra	auto_immune_thyroid_disorders
DQA1	Incorrect	0.00150979	cmv_pp52	ms_demyelinating
DQA1	Correct	0.00148595	vzv	pmr_gcc
DPB1	Correct	0.00138378	ebv_ea	coeliac
A	Incorrect	0.00137468	mcv	pmr_gcc
A	Incorrect	0.00132558	cmv_pp52	auto_immune_thyroid_disorders
DPB1	Incorrect	0.00129658	ebv_zebra	ankylosing_spondylitis
A	Incorrect	0.00117095	jcv	pmr_gcc
DQA1	Incorrect	0.00107994	ebv_ebna	ankylosing_spondylitis
DQA1	Incorrect	0.00100824	ebv_ebna	coeliac
DQA1	Incorrect	0.000987529	cmv_pp150	ms_demyelinating
C	Correct	0.000928722	cmv_pp150	rheumatoid_arthritis
C	Incorrect	0.000858757	vzv	pmr_gcc
DQA1	Incorrect	0.000842841	vzv	ms_demyelinating
DQA1	Incorrect	0.000794629	ebv_ebna	pmr_gcc
C	Correct	0.000793532	ebv_ea	ms_demyelinating
C	Incorrect	0.000780261	ebv_zebra	pmr_gcc
DQA1	Incorrect	0.000689862	ebv_ebna	auto_immune_thyroid_disorders
DQB1	Incorrect	0.000687837	cmv_pp150	ankylosing_spondylitis
DQA1	Incorrect	0.000680799	jcv	ms_demyelinating
A	Incorrect	0.000673939	vzv	pmr_gcc
DQA1	Incorrect	0.000629754	ebv_ebna	asthma
DQA1	Incorrect	0.000552851	ebv_vca	ms_demyelinating
DQA1	Correct	0.000538702	ebv_ea	ms_demyelinating
DQA1	Incorrect	0.000530813	mcv	ms_demyelinating
DQA1	Correct	0.000525331	ebv_ebna	ms_demyelinating
DPB1	Incorrect	0.000513382	ebv_zebra	ms_demyelinating
A	Correct	0.000511215	ebv_ebna	ms_demyelinating
C	Incorrect	0.000406338	cmv_pp52	rheumatoid_arthritis
A	Incorrect	0.000392209	ebv_vca	pmr_gcc
C	Correct	0.000386942	jcv	asthma
A	Correct	0.000347449	ebv_ebna	ulcerative_colitis
DQA1	Incorrect	0.000337187	ebv_zebra	ms_demyelinating
C	Incorrect	0.000323226	mcv	rheumatoid_arthritis
DQB1	Incorrect	0.000295639	vzv	ms_demyelinating
C	Incorrect	0.000274921	ebv_vca	rheumatoid_arthritis
C	Incorrect	0.00023667	ebv_ebna	ankylosing_spondylitis
C	Incorrect	0.000226873	ebv_ea	rheumatoid_arthritis
C	Correct	0.000221641	ebv_ebna	ulcerative_colitis
B	Incorrect	0.000213064	ebv_ebna	ankylosing_spondylitis
DQA1	Correct	0.000205097	cmv_pp52	ulcerative_colitis
B	Incorrect	0.000196562	ebv_ebna	ms_demyelinating
A	Correct	0.000187444	ebv_ebna	ankylosing_spondylitis
DPB1	Correct	0.000184592	jcv	coeliac
B	Incorrect	0.000163917	ebv_ebna	auto_immune_thyroid_disorders
B	Incorrect	0.000154964	ebv_ebna	psoriasis
C	Correct	0.000151237	ebv_ea	asthma
A	Incorrect	0.000141856	cmv_pp52	rheumatoid_arthritis
B	Incorrect	0.000139041	ebv_ebna	rheumatoid_arthritis
DQB1	Incorrect	0.000120442	cmv_pp52	rheumatoid_arthritis
C	Correct	0.00011697	mcv	asthma
C	Incorrect	0.000111869	cmv_pp150	asthma
A	Incorrect	0.000100584	cmv_pp150	rheumatoid_arthritis
C	Correct	9.96542e-05	vzv	asthma
B	Incorrect	8.70808e-05	ebv_ebna	asthma
C	Incorrect	8.58552e-05	ebv_vca	asthma
DQB1	Incorrect	8.36468e-05	cmv_pp150	rheumatoid_arthritis
B	Incorrect	8.32575e-05	ebv_ebna	dm1
B	Incorrect	7.91145e-05	ebv_ebna	ulcerative_colitis
DPB1	Incorrect	7.87319e-05	cmv_pp150	coeliac
DQA1	Correct	7.84564e-05	ebv_ebna	ulcerative_colitis
A	Incorrect	6.99112e-05	ebv_ebna	coeliac
C	Incorrect	6.80433e-05	ebv_zebra	asthma
DPB1	Correct	6.29382e-05	vzv	coeliac
DPB1	Incorrect	5.23317e-05	cmv_pp52	coeliac
C	Incorrect	4.52174e-05	cmv_pp52	asthma
DPB1	Incorrect	4.41563e-05	ebv_vca	coeliac
A	Correct	3.89009e-05	ebv_ebna	psoriasis
B	Incorrect	3.66004e-05	ebv_ebna	pmr_gcc
DPB1	Correct	3.35954e-05	mcv	coeliac
DQA1	Incorrect	3.32613e-05	ebv_ebna	dm1
B	Incorrect	3.1458e-05	ebv_ebna	coeliac
C	Incorrect	3.13209e-05	ebv_ebna	ms_demyelinating
DQA1	Incorrect	3.0434e-05	ebv_ebna	rheumatoid_arthritis
DPB1	Incorrect	2.27589e-05	ebv_ebna	coeliac
A	Correct	2.08436e-05	ebv_ebna	pmr_gcc
A	Incorrect	1.84722e-05	ebv_ebna	dm1
DPB1	Incorrect	1.77447e-05	ebv_zebra	coeliac
C	Incorrect	1.44514e-05	ebv_ebna	pmr_gcc
C	Correct	4.8858e-06	ebv_ebna	asthma
C	Incorrect	1.16113e-06	ebv_ebna	rheumatoid_arthritis
DQB1	Not applicable	0	ebv_ebna	auto_immune_thyroid_disorders
DQB1	Not applicable	0	ebv_zebra	auto_immune_thyroid_disorders
DQB1	Not applicable	-1.11022e-16	cmv_pp52	auto_immune_thyroid_disorders
DQB1	Not applicable	-1.11022e-16	ebv_ea	auto_immune_thyroid_disorders
DQB1	Not applicable	-1.11022e-16	ebv_vca	auto_immune_thyroid_disorders
DQB1	Not applicable	-1.11022e-16	mcv	auto_immune_thyroid_disorders
DQB1	Not applicable	-2.22045e-16	cmv_pp150	auto_immune_thyroid_disorders
DQB1	Not applicable	-2.22045e-16	jcv	auto_immune_thyroid_disorders
DQB1	Not applicable	-3.33067e-16	vzv	auto_immune_thyroid_disorders
C	Not applicable	-2.38698e-14	ebv_ebna	coeliac
C	Not applicable	-2.61569e-13	ebv_ebna	dm1
C	Not applicable	-3.96638e-12	ebv_zebra	coeliac
C	Not applicable	-9.63296e-12	ebv_ea	coeliac
C	Not applicable	-1.07105e-11	mcv	coeliac
C	Not applicable	-1.31517e-11	vzv	coeliac
C	Not applicable	-1.34727e-11	cmv_pp52	coeliac
C	Not applicable	-1.72273e-11	cmv_pp150	coeliac
C	Not applicable	-1.75843e-11	jcv	coeliac
C	Not applicable	-4.54999e-11	ebv_ea	dm1
C	Not applicable	-4.72405e-11	ebv_zebra	dm1
C	Not applicable	-4.81361e-11	ebv_vca	coeliac
C	Not applicable	-5.56705e-11	mcv	dm1
C	Not applicable	-7.29389e-11	vzv	dm1
DQA1	Not applicable	-9.21979e-11	ebv_zebra	psoriasis
C	Not applicable	-9.72833e-11	jcv	dm1
C	Not applicable	-9.79056e-11	cmv_pp150	dm1
C	Not applicable	-1.01816e-10	cmv_pp52	dm1
DQA1	Not applicable	-1.29297e-10	ebv_ebna	psoriasis
C	Not applicable	-1.5322e-10	ebv_vca	dm1
DQA1	Not applicable	-2.52209e-10	vzv	psoriasis
DQA1	Not applicable	-2.6205e-10	cmv_pp150	psoriasis
DQA1	Not applicable	-2.66231e-10	ebv_vca	psoriasis
DQA1	Not applicable	-2.73572e-10	cmv_pp52	psoriasis
DQA1	Not applicable	-4.24641e-10	jcv	psoriasis
DQA1	Not applicable	-4.77709e-10	mcv	psoriasis
DQA1	Not applicable	-7.73041e-10	ebv_ea	psoriasis
DQB1	Not applicable	-9.5446e-09	ebv_ebna	psoriasis
DPB1	Not applicable	-1.6653e-08	ebv_ebna	psoriasis
DPB1	Not applicable	-2.68187e-08	ebv_ea	psoriasis
C	Not applicable	-4.14288e-08	ebv_ebna	auto_immune_thyroid_disorders
DPB1	Not applicable	-4.14939e-08	mcv	psoriasis
DPB1	Not applicable	-4.15788e-08	ebv_vca	psoriasis
DPB1	Not applicable	-4.40926e-08	ebv_zebra	psoriasis
DPB1	Not applicable	-5.24909e-08	vzv	psoriasis
DPB1	Not applicable	-5.91957e-08	cmv_pp52	psoriasis
DPB1	Not applicable	-6.16753e-08	jcv	psoriasis
DPB1	Not applicable	-6.18016e-08	cmv_pp150	psoriasis
A	Not applicable	-1.36277e-07	ebv_ebna	rheumatoid_arthritis
DPB1	Not applicable	-1.51018e-07	mcv	dm1
DPB1	Not applicable	-1.54484e-07	ebv_zebra	dm1
C	Not applicable	-1.71496e-07	ebv_zebra	auto_immune_thyroid_disorders
DPB1	Not applicable	-2.34718e-07	cmv_pp150	dm1
DPB1	Not applicable	-2.67257e-07	jcv	dm1
DPB1	Not applicable	-4.34577e-07	vzv	dm1
C	Not applicable	-4.66583e-07	ebv_ea	auto_immune_thyroid_disorders
A	Not applicable	-5.93329e-07	ebv_ebna	asthma
C	Not applicable	-6.02773e-07	mcv	auto_immune_thyroid_disorders
DPB1	Not applicable	-8.87512e-07	ebv_ea	dm1
DPB1	Not applicable	-1.04888e-06	jcv	rheumatoid_arthritis
DPB1	Not applicable	-1.07199e-06	vzv	rheumatoid_arthritis
C	Not applicable	-1.20813e-06	ebv_vca	auto_immune_thyroid_disorders
C	Not applicable	-1.25864e-06	cmv_pp52	auto_immune_thyroid_disorders
DPB1	Not applicable	-1.31986e-06	cmv_pp52	dm1
C	Not applicable	-1.34171e-06	cmv_pp150	auto_immune_thyroid_disorders
DPB1	Not applicable	-1.40859e-06	ebv_zebra	rheumatoid_arthritis
C	Not applicable	-1.46215e-06	jcv	auto_immune_thyroid_disorders
DPB1	Not applicable	-1.90187e-06	ebv_vca	dm1
C	Not applicable	-2.16614e-06	vzv	auto_immune_thyroid_disorders
A	Not applicable	-2.20364e-06	ebv_zebra	rheumatoid_arthritis
DQB1	Not applicable	-2.27048e-06	ebv_vca	psoriasis
DQB1	Not applicable	-2.34619e-06	ebv_zebra	rheumatoid_arthritis
DQB1	Not applicable	-2.88908e-06	mcv	psoriasis
DQB1	Not applicable	-2.92267e-06	ebv_ea	psoriasis
DQB1	Not applicable	-5.00521e-06	cmv_pp52	psoriasis
DPB1	Not applicable	-5.13322e-06	ebv_ebna	dm1
DQB1	Not applicable	-5.35637e-06	vzv	psoriasis
DQB1	Not applicable	-5.4117e-06	cmv_pp150	psoriasis
DQB1	Not applicable	-5.44093e-06	jcv	psoriasis
A	Not applicable	-5.88458e-06	jcv	rheumatoid_arthritis
DQB1	Not applicable	-5.99967e-06	vzv	rheumatoid_arthritis
A	Not applicable	-6.20823e-06	vzv	rheumatoid_arthritis
DQB1	Not applicable	-8.25421e-06	ebv_zebra	psoriasis
A	Not applicable	-1.01574e-05	ebv_vca	rheumatoid_arthritis
DQB1	Not applicable	-1.54083e-05	jcv	rheumatoid_arthritis
DPB1	Not applicable	-1.97093e-05	mcv	rheumatoid_arthritis
DQB1	Not applicable	-2.04275e-05	ebv_vca	rheumatoid_arthritis
A	Not applicable	-2.55058e-05	ebv_ea	rheumatoid_arthritis
DQB1	Not applicable	-2.64836e-05	ebv_ea	rheumatoid_arthritis
DPB1	Not applicable	-2.79535e-05	ebv_ea	rheumatoid_arthritis
DPB1	Not applicable	-3.1104e-05	ebv_vca	rheumatoid_arthritis
A	Not applicable	-3.13357e-05	ebv_vca	asthma
DQB1	Not applicable	-3.55723e-05	mcv	rheumatoid_arthritis
A	Not applicable	-4.45336e-05	mcv	rheumatoid_arthritis
DPB1	Not applicable	-7.32382e-05	ebv_ebna	rheumatoid_arthritis
DQB1	Not applicable	-7.81245e-05	ebv_ebna	rheumatoid_arthritis
A	Not applicable	-7.94668e-05	cmv_pp150	asthma
A	Not applicable	-8.04291e-05	ebv_zebra	asthma
A	Not applicable	-8.12139e-05	ebv_ea	asthma
A	Not applicable	-8.32173e-05	cmv_pp52	asthma
A	Not applicable	-8.36915e-05	jcv	asthma
A	Not applicable	-0.000103795	mcv	asthma
A	Not applicable	-0.000135234	vzv	asthma
DPB1	Not applicable	-0.000151691	cmv_pp150	rheumatoid_arthritis
DPB1	Not applicable	-0.000283586	cmv_pp52	rheumatoid_arthritis
